# The impact of major depressive disorder on glycaemic control in type 2 diabetes: a longitudinal cohort study using UK Biobank primary care records

**DOI:** 10.1101/2022.01.13.22269229

**Authors:** Alexandra C Gillett, Saskia P Hagenaars, Dale Handley, Francesco Casanova, Katherine G Young, Harry Green, Cathryn M Lewis, Jess Tyrrell

## Abstract

**Background:** This study evaluates longitudinal associations between glycaemic control (mean and within-patient variability of glycated haemaglobin (HbA1c) levels) in individuals with type 2 diabetes (T2D) and major depressive disorder (MDD), focusing on the timings of these diagnoses.

**Methods:** In UK Biobank, T2D was defined using self-report and linked health outcome data, then validated using polygenic scores. Repeated HbA1c measurements (mmol/mol) over the 10 years following T2D diagnosis were outcomes in mixed effects models, with T2D disease duration included using restricted cubic splines. Four MDD exposures were considered: MDD diagnosis prior to T2D diagnosis (pre-T2D MDD), time between pre-T2D MDD diagnosis and T2D, new MDD diagnosis during follow-up (post-T2D MDD) and time since post-T2D MDD diagnosis. Models with and without covariate adjustment were considered.

**Results:** T2D diagnostic criteria were robustly associated with T2D polygenic scores. In 11,837 T2D cases (6.9 year median follow-up), pre-T2D MDD was associated with a 0.92 increase in HbA1c (95% CI: [0.00, 1.84]), but earlier pre-T2D MDD diagnosis correlated with lower HbA1c. These pre-T2D MDD effects became non-significant after covariate adjustment. Post-T2D MDD individuals demonstrated increasing HbA1c with years since MDD diagnosis (/3 = 0.51, 95% CI: [0.17, 0.86]). Retrospectively, looking across all follow-up, within-patient variability in HbA1c was 1.16 (95% CI: 1.13-1.19) times higher in post-T2D MDD.

**Conclusions:** The timing of MDD diagnosis is important for understanding glycaemic control in T2D. Poorer control was observed in MDD diagnosed post-T2D, highlighting the importance of depression screening in T2D, and closer monitoring for individuals who develop MDD after T2D.
