## Supplementary Tables 7 to 12 for "The impact of major depressive disorder on glycaemic control in type 2 diabetes: a longitudinal cohort study using UK Biobank primary care records"

### Sheet: SuppTab S7 Unadj model summ
Supplementary Table S7: Unadjusted model summary with standardised HbA1c as outcome.
(a) Fixed effects model
Variable	Estimate	95% CI	p-value
Intercept	-0.302899	(-0.32, -0.29)	4.74E-322
T2D disease duration (time)
Time spline 1	-0.075622	(-0.08, -0.07)	3.09e-80
Time spline 2	0.392213	( 0.36, 0.43)	3.07e-121
Time spline 3	-0.859576	(-0.94, -0.78)	3.61e-108
Pre-T2D MDD variables
Pre-T2D MDD	0.0530688	( 0.00, 0.11)	0.0495916
Pre-T2D MDD duration (to index date)*	-0.0665063	(-0.11, -0.03)	0.00153052
Post-T2D MDD variables
Post-T2D MDD (time-varying)	-0.0285279	(-0.09, 0.04)	0.391079
Post-T2D MDD duration (time-varying) (years)	0.0304995	( 0.01, 0.05)	0.00203288
(b) Random effects model and CAR1 parameter
Parameter	Estimate	95% CI
sd((Intercept))	0.484697	(0.48, 0.49)
sd(T2D disease duration)	0.222149	(0.22, 0.23)
cor((Intercept),T2D disease duration)	0.136269	(0.11, 0.16)
sigma	0.561776	(0.56, 0.56)
phi	0.0464018	(0.04, 0.05)
sd(intercept) is the standard deviation (sd) of the random intercept.
sd(T2D disease duration) is the standard deviation of the random time slope.
cor((Intercept),T2D disease duration) is the correlation of the random intercept and random slope.
sigma is the residual standard deviation.
phi is the CAR1 model parameter (see Supplementary Methods section 9 for details).
Note: fixed effecfs coefficients for unstandardised HbA1c (mmol/mol) can be obtained by: (1) for the intetcept by multiplying by the sample standard
deviation (SD) of HbA1c (17.390) and adding the sample mean HbA1c ( 60.157), and, (2) all others by multiplhing by the sample SD for HbA1c.
* Pre-T2D MDD duration (to index date) has been scale-adjusted by diving by the interquartile range of this variable (calculated using pre-T2D MDD individuals).

### Sheet: SuppTab S8 Pred. HbA1c (unadj)
Supplementary Table S8: Predicted HbA1c values (95% CI) in mmol/mol from the unadjusted model for (a) no MDD and three example pre-T2D MDD individuals, and (b) no MDD and three example post-T2D MDD individuals.
Differences between mean HbA1c with 95% CI for MDD example individuals and the no MDD example individual are also presented.
(a) Pre-T2D MDD example individuals
T2D disease duration (years)	Predicted HbA1c (95% CI)				Difference between predicted HbA1c for below individuals and no MDD (95% CI)
	No MDD	Pre-T2D MDD example individuals			Pre-T2D MDD example individuals
		MDD diagnosed X years before T2D			MDD diagnosed X years before T2D
		X = 2.2	X = 10.7	X = 27.5	X = 2.2	X = 10.7	X = 27.5
0.1	54.78 (54.52, 55.05)	55.50 (54.67, 56.33)	54.73 (54.13, 55.32)	53.19 (52.15, 54.22)	0.72 (-0.11, 1.55)	-0.06 (-0.65, 0.54)	-1.60 (-2.63, -0.57)
0.5	54.23 (54.00, 54.46)	54.95 (54.13, 55.77)	54.17 (53.59, 54.76)	52.63 (51.61, 53.66)	0.72 (-0.11, 1.55)	-0.06 (-0.65, 0.54)	-1.60 (-2.63, -0.57)
1	53.61 (53.41, 53.82)	54.33 (53.52, 55.15)	53.56 (52.98, 54.13)	52.02 (51.00, 53.03)	0.72 (-0.11, 1.55)	-0.06 (-0.65, 0.54)	-1.60 (-2.63, -0.57)
1.5	53.09 (52.89, 53.29)	53.81 (52.99, 54.62)	53.03 (52.46, 53.60)	51.49 (50.47, 52.51)	0.72 (-0.11, 1.55)	-0.06 (-0.65, 0.54)	-1.60 (-2.63, -0.57)
2	52.74 (52.54, 52.94)	53.46 (52.64, 54.27)	52.68 (52.11, 53.26)	51.14 (50.12, 52.16)	0.72 (-0.11, 1.55)	-0.06 (-0.65, 0.54)	-1.60 (-2.63, -0.57)
3	52.78 (52.58, 52.99)	53.50 (52.69, 54.31)	52.72 (52.15, 53.30)	51.18 (50.16, 52.20)	0.72 (-0.11, 1.55)	-0.06 (-0.65, 0.54)	-1.60 (-2.63, -0.57)
4	53.69 (53.50, 53.89)	54.41 (53.60, 55.22)	53.63 (53.06, 54.21)	52.09 (51.07, 53.11)	0.72 (-0.11, 1.55)	-0.06 (-0.65, 0.54)	-1.60 (-2.63, -0.57)
5	54.83 (54.61, 55.04)	55.54 (54.73, 56.36)	54.77 (54.19, 55.35)	53.23 (52.20, 54.25)	0.72 (-0.11, 1.55)	-0.06 (-0.65, 0.54)	-1.60 (-2.63, -0.57)
6	55.65 (55.42, 55.88)	56.37 (55.55, 57.19)	55.59 (55.00, 56.18)	54.05 (53.02, 55.08)	0.72 (-0.11, 1.55)	-0.06 (-0.65, 0.54)	-1.60 (-2.63, -0.57)
7	56.05 (55.80, 56.30)	56.77 (55.94, 57.59)	55.99 (55.40, 56.59)	54.45 (53.42, 55.48)	0.72 (-0.11, 1.55)	-0.06 (-0.65, 0.54)	-1.60 (-2.63, -0.57)
8	56.19 (55.91, 56.47)	56.91 (56.07, 57.74)	56.13 (55.52, 56.74)	54.59 (53.55, 55.63)	0.72 (-0.11, 1.55)	-0.06 (-0.65, 0.54)	-1.60 (-2.63, -0.57)
9	56.20 (55.87, 56.54)	56.92 (56.06, 57.78)	56.14 (55.51, 56.78)	54.60 (53.54, 55.66)	0.72 (-0.11, 1.55)	-0.06 (-0.65, 0.54)	-1.60 (-2.63, -0.57)
10	56.19 (55.78, 56.61)	56.91 (56.02, 57.80)	56.14 (55.45, 56.82)	54.60 (53.51, 55.68)	0.72 (-0.11, 1.55)	-0.06 (-0.65, 0.54)	-1.60 (-2.63, -0.57)
HbA1c measured in mmol/mol. Predicted outcome values for pre-T2D MDD individuals highlighted in bold are those where the 95% CI does not overlap with the no MDD individuals 95% CI. As we can see, this only happens
for the example individual who is first diagnosed with depression 27.5 before T2D- this individual has marginally lower expected HbA1c over time compared to an individual with no MDD diagnosis at T2D diagnosis.
The 95% CI for mean HbA1c are calculated using approximate standard error for predictions, calculated using the delta method.
(b) Post-T2D MDD example individuals
T2D disease duration (years)	Predicted HbA1c (95% CI)				Difference between predicted HbA1c for below individuals and no MDD (95% CI)
	No MDD	Post-T2D MDD example individuals			Post-T2D MDD example individuals
		MDD diagnosed X years after T2D			MDD diagnosed X years after T2D
		X = 1	X = 3.8	X = 7.1	X = 1	X = 3.8	X = 7.1
0.1	54.78 (54.52, 55.05)	54.78 (54.52, 55.05)	54.78 (54.52, 55.05)	54.78 (54.52, 55.05)	0.00 (-1.13, 1.13)	0.00 (-1.13, 1.13)	0.00 (-1.13, 1.13)
0.5	54.23 (54.00, 54.46)	54.23 (54.00, 54.46)	54.23 (54.00, 54.46)	54.23 (54.00, 54.46)	0.00 (-1.13, 1.13)	0.00 (-1.13, 1.13)	0.00 (-1.13, 1.13)
1	53.61 (53.41, 53.82)	53.14 (51.99, 54.28)	53.61 (53.41, 53.82)	53.61 (53.41, 53.82)	-0.48 (-1.61, 0.65)	0.00 (-1.13, 1.13)	0.00 (-1.13, 1.13)
1.5	53.09 (52.89, 53.29)	52.88 (51.81, 53.95)	53.09 (52.89, 53.29)	53.09 (52.89, 53.29)	-0.21 (-1.27, 0.85)	0.00 (-1.13, 1.13)	0.00 (-1.13, 1.13)
2	52.74 (52.54, 52.94)	52.79 (51.77, 53.82)	52.74 (52.54, 52.94)	52.74 (52.54, 52.94)	0.05 (-0.96, 1.06)	0.00 (-1.13, 1.13)	0.00 (-1.13, 1.13)
3	52.78 (52.58, 52.99)	53.36 (52.35, 54.37)	52.78 (52.58, 52.99)	52.78 (52.58, 52.99)	0.58 (-0.42, 1.58)	0.00 (-1.13, 1.13)	0.00 (-1.13, 1.13)
4	53.69 (53.50, 53.89)	54.80 (53.70, 55.90)	53.32 (52.21, 54.42)	53.69 (53.50, 53.89)	1.11 ( 0.02, 2.21)	-0.38 (-1.47, 0.72)	0.00 (-1.13, 1.13)
5	54.83 (54.61, 55.04)	56.46 (55.19, 57.74)	54.97 (53.97, 55.98)	54.83 (54.61, 55.04)	1.64 ( 0.36, 2.91)	0.15 (-0.85, 1.15)	0.00 (-1.13, 1.13)
6	55.65 (55.42, 55.88)	57.82 (56.31, 59.33)	56.34 (55.32, 57.35)	55.65 (55.42, 55.88)	2.18 ( 0.66, 3.69)	0.69 (-0.32, 1.70)	0.00 (-1.13, 1.13)
7	56.05 (55.80, 56.30)	58.75 (56.98, 60.52)	57.26 (56.14, 58.39)	56.05 (55.80, 56.30)	2.70 ( 0.92, 4.48)	1.21 ( 0.09, 2.34)	0.00 (-1.13, 1.13)
8	56.19 (55.91, 56.47)	59.43 (57.38, 61.49)	57.95 (56.63, 59.26)	56.16 (55.12, 57.21)	3.24 ( 1.17, 5.32)	1.75 ( 0.43, 3.08)	-0.03 (-1.05, 1.00)
9	56.20 (55.87, 56.54)	59.95 (57.61, 62.29)	58.46 (56.92, 60.00)	56.68 (55.66, 57.70)	3.75 ( 1.38, 6.11)	2.26 ( 0.70, 3.81)	0.48 (-0.52, 1.47)
10	56.19 (55.78, 56.61)	60.49 (57.83, 63.15)	59.00 (57.18, 60.83)	57.22 (56.11, 58.33)	4.30 ( 1.61, 6.98)	2.81 ( 0.97, 4.65)	1.03 (-0.05, 2.10)
HbA1c measured in mmol/mol. Predicted outcome values for post-T2D MDD individuals highlighted in bold are those where the 95% CI does not overlap with the no MDD individuals 95% CI.
The 95% CI for mean HbA1c are calculated using approximate standard error for predictions, calculated using the delta method.

### Sheet: SuppTab S9 Pooled adj mod summ
Supplementary Table S9: Pooled model summary for the adjusted model (50 MI datasets) with standardised HbA1c as outcome.
(a) Pooled fixed effects model.
t-test used to calculate p-values (obtained using mitml::testEstimates())
Variable	Estimate	95% CI	p-value		p < 0.05
Intercept	-0.34808	(-0.73, 0.03)	0.0740752		0
T2D disease duration (time)
Time spline 1	-0.0835191	(-0.09, -0.07)	0		1
Time spline 2	0.485628	( 0.44, 0.53)	0		1
Time spline 3	-1.05942	(-1.18, -0.94)	0		1
Pre-T2D MDD variables
Pre-T2D MDD	0.0480542	( 0.00, 0.10)	0.0672603		0
Pre-T2D MDD duration (to index date)*	-0.0280239	(-0.07, 0.01)	0.162817		0
Post-T2D MDD variables
Post-T2D MDD (time-varying)	-0.0366111	(-0.10, 0.03)	0.255352		0
Post-T2D MDD duration (time-varying) (years)	0.0294663	( 0.01, 0.05)	0.00383281		1
Sex
Reference = Female
Male	0.0105171	(-0.01, 0.03)	0.306868		0
Assessment centre (AC)
Reference = 10003
AC = 11001	0.0425609	(-0.35, 0.43)	0.831338		0
AC = 11002	0.148034	(-0.32, 0.62)	0.537305		0
AC = 11003	0.161702	(-0.22, 0.54)	0.403188		0
AC = 11004	0.126523	(-0.25, 0.51)	0.513358		0
AC = 11005	0.112223	(-0.27, 0.49)	0.563011		0
AC = 11006	0.0913483	(-0.29, 0.48)	0.642045		0
AC = 11007	0.304565	(-0.09, 0.70)	0.127326		0
AC = 11008	0.100515	(-0.28, 0.48)	0.604129		0
AC = 11009	0.093968	(-0.29, 0.47)	0.627973		0
AC = 11010	0.143966	(-0.24, 0.52)	0.455893		0
AC = 11011	0.197619	(-0.19, 0.58)	0.314356		0
AC = 11012	0.0190657	(-0.38, 0.41)	0.924726		0
AC = 11013	0.164002	(-0.22, 0.54)	0.396135		0
AC = 11014	0.138111	(-0.24, 0.52)	0.475153		0
AC = 11016	0.063168	(-0.32, 0.45)	0.748541		0
AC = 11017	0.124202	(-0.26, 0.50)	0.52127		0
AC = 11018	0.132289	(-0.25, 0.51)	0.494685		0
AC = 11020	0.130698	(-0.26, 0.52)	0.51163		0
AC = 11021	0.0983559	(-0.28, 0.48)	0.612012		0
AC = 11022	0.253414	(-0.14, 0.64)	0.200341		0
AC = 11023	0.32455	(-0.09, 0.74)	0.127757		0
Self-reported Ethnicity
Reference = Asian
Black	-0.050217	(-0.13, 0.03)	0.211456		0
Chinese	0.00800443	(-0.16, 0.18)	0.924998		0
Mixed race	0.0342558	(-0.09, 0.16)	0.592509		0
Other	0.0295655	(-0.06, 0.12)	0.521558		0
White	-0.0131696	(-0.06, 0.03)	0.58892		0
Ever smoked
Reference = No
Yes	0.000969949	(-0.02, 0.02)	0.925842		0
Never consumed alcohol
Reference = Have consumed
Never consumed	0.0497395	( 0.01, 0.09)	0.0106009		1
Qualifications
Reference = A-levels/AS levels/equivalent
College/ university	-0.0205494	(-0.06, 0.01)	0.242381		0
CSEsor equivalent	0.0188067	(-0.03, 0.07)	0.465723		0
None of those listed	0.0354532	( 0.00, 0.07)	0.043704		1
NVQ/HND/HNC or equivalent	0.025696	(-0.02, 0.07)	0.226755		0
Olevels/GCSEs or equivalent	0.00963455	(-0.03, 0.05)	0.604084		0
Other professional qualification	-0.0083923	(-0.06, 0.04)	0.723701		0
Age at T2D diagnosis (standardised)	-0.0823002	(-0.09, -0.07)	0		1
HbA1c at T2D diagnosis (standardised)	0.625564	( 0.61, 0.64)	0		1
Number of pre-T2D observations (BMI, BP, HbA1c) (standardised)	-0.0450358	(-0.06, -0.03)	2.22045e-16		1
Townsend Deprivation Index (TDI) (standardised)	0.0300648	( 0.02, 0.04)	1.11271e-08		1
SBP at T2D diagnosis (standardised)	-0.000150494	(-0.01, 0.01)	0.978135		0
DBP at T2D diagnosis (standardised)	0.00630736	(-0.01, 0.02)	0.296144		0
BMI at T2D diagnosis (standardised)	0.00455743	(-0.01, 0.02)	0.563785		0
Prescribed monotherapy at baseline
Reference = No
Yes	0.396196	( 0.32, 0.47)	0		1
Medication (time-varying)
Reference = no medication (M0)
Monotherapy (M1)	-0.319286	(-0.34, -0.30)	0		1
Dual therapy (M2)	-0.846209	(-0.90, -0.80)	0		1
Insulin or three T2D medications (M3)	-1.06892	(-1.20, -0.93)	0		1
HbA1c at T2D diagnosis (standardised): Disease duration (time) interaction
HbA1c:RCS spline 1	-0.234864	(-0.24, -0.23)	0		1
HbA1c:RCS spline 2	0.736686	( 0.70, 0.78)	0		1
HbA1c:RCS spline 3	-1.509	(-1.60, -1.42)	0		1
BMI at T2D diagnosis (standardised): Disease duration (time) interaction
BMI:RCS spline 1	0.00828999	( 0.00, 0.02)	0.0513594		0
BMI:RCS spline 2	-0.00976746	(-0.04, 0.02)	0.574845		0
BMI:RCS spline 3	0.00312757	(-0.08, 0.08)	0.937596		0
Prescribed monotherapy at baseline: Disease duration (time) interaction
Yes:RCS spline 1	-0.314862	(-0.36, -0.27)	0		1
Yes:RCS spline 2	1.21167	( 1.01, 1.41)	0		1
Yes:RCS spline 3	-2.67341	(-3.16, -2.18)	0		1
Medication:Disease duration (time) interaction
Group 1:RCS spline 1	0.0973334	( 0.08, 0.11)	0		1
Group 1:RCS spline 2	-0.298655	(-0.36, -0.23)	0		1
Group 1:RCS spline 3	0.622773	( 0.47, 0.78)	3.9968e-15		1
Group 2:RCS spline 1	0.285329	( 0.26, 0.31)	0		1
Group 2:RCS spline 2	-0.939295	(-1.05, -0.83)	0		1
Group 2:RCS spline 3	1.94643	( 1.71, 2.19)	0		1
Group 3:RCS spline 1	0.384532	( 0.32, 0.45)	0		1
Group 3:RCS spline 2	-1.31463	(-1.53, -1.10)	0		1
Group 3:RCS spline 3	2.6951	( 2.24, 3.15)	0		1
(b) Pooled random effects model and CAR1 parameter
Parameter	Estimate	95% CI
sd((Intercept))	0.491571	(0.48, 0.50)
sd(T2D disease duration)	0.230406	(0.22, 0.24)
cor((Intercept),T2D disease duration)	0.413567	(0.44, 0.47)
sigma	0.54196	(0.54, 0.54)
phi	0.0465134	(0.04, 0.05)
sd(intercept) is the standard deviation (sd) of the random intercept.
sd(T2D disease duration) is the standard deviation of the random time slope.
cor((Intercept),T2D disease duration) is the correlation of the random intercept and random slope.
sigma is the residual standard deviation.
phi is the CAR1 model parameter (see Supplementary Methods section 9 for details).
Note: fixed effecfs coefficients for unstandardised HbA1c (mmol/mol) can be obtained by: (1) for the intetcept by multiplying by the sample standard
deviation (SD) of HbA1c (17.390) and adding the sample mean HbA1c ( 60.157), and, (2) all others by multiplhing by the sample SD for HbA1c.
* Pre-T2D MDD duration (to index date) has been scale-adjusted by diving by the interquartile range of this variable (calculated using pre-T2D MDD individuals).

### Sheet: SuppTab S10 Pooled adj mod sens
Supplementary Table S10: Pooled model summary for a reduced adjusted model (50 MI datasets) with standardised HbA1c as outcome,
excluding initial UK Biobank assessment covariates from the adjusted model
(a) Exposure-related pooled fixed effects for the reduced adjusted model compared to the adjusted model (see SuppTab S9)
t-test used to calculate p-values (obtained using mitml::testEstimates())
NOTE: Parameter estimates here related to unstandardised HbA1c, with pre-T2D MDD duration to index measured in years.
Standardised HbA1c is used in tables (b) and (c)
MDD Exposure Variables	Pooled reduced adjusted model			Pooled adjusted model
	Beta	95% CI	P-value	Beta	95% CI	P-value
Pre-T2D MDD exposure variables
Pre-T2D MDD	0.82	(-0.07, 1.72)	0.0721	0.84	(-0.06, 1.73)	0.0678
Pre-T2D MDD duration to index (years)	-0.04	(-0.09, 0.02)	0.1658	-0.04	(-0.09, 0.02)	0.1637
Post-T2D MDD exposure variables
Post-T2D MDD	-0.57	(-1.67, 0.53)	0.3098	-0.63	(-1.73, 0.46)	0.2555
Post-T2D MDD duration (years)	0.52	( 0.17, 0.87)	0.0033	0.51	( 0.17, 0.86)	0.0038
(b) Pooled fixed effects model.
t-test used to calculate p-values (obtained using mitml::testEstimates())
Variable	Estimate	95% CI	p-value		p < 0.05
Intercept	-0.207185	(-0.23, -0.19)	0		1
T2D disease duration (time)
Time spline 1	-0.0837063	(-0.09, -0.07)	0		1
Time spline 2	0.487029	( 0.44 0.53)	0		1
Time spline 3	-1.06258	(-1.18, -0.95)	0		1
Pre-T2D MDD variables
Pre-T2D MDD	0.0473315	( 0.00, 0.10)	0.0719806		0
Pre-T2D MDD duration (to index date)*	-0.0279323	(-0.07, 0.01)	0.165587		0
Post-T2D MDD variables
Post-T2D MDD (time-varying)	-0.0327069	(-0.10, 0.03)	0.309756		0
Post-T2D MDD duration (time-varying) (years)	0.029992	( 0.01, 0.05)	0.00325857		1
Sex
Reference = Female
Male	0.0054883	(-0.01, 0.03)	0.586211		0
Age at T2D diagnosis (standardised)	-0.0852621	(-0.10, -0.07)	0		1
HbA1c at T2D diagnosis (standardised)	0.628109	( 0.61, 0.64)	0		1
Number of pre-T2D observations (BMI, BP, HbA1c) (standardised)	-0.042749	(-0.05, -0.03)	2.22045e-15		1
SBP at T2D diagnosis (standardised)	-0.000511385	(-0.01, 0.01)	0.926626		0
DBP at T2D diagnosis (standardised)	0.00630273	(-0.01, 0.02)	0.298591		0
BMI at T2D diagnosis (standardised)	0.00718698	(-0.01, 0.02)	0.362771		0
Prescribed monotherapy at baseline
Reference = No
Yes	0.394662	( 0.32, 0.47)	0		1
Medication (time-varying)
Reference = no medication (M0)
Monotherapy (M1)	-0.318419	(-0.34, -0.30)	0		1
Dual therapy (M2)	-0.844266	(-0.89, -0.79)	0		1
Insulin or three T2D medications (M3)	-1.06714	(-1.20, -0.93)	0		1
HbA1c at T2D diagnosis (standardised): Disease duration (time) interaction
HbA1c:RCS spline 1	-0.23499	(-0.24, -0.23)	0		1
HbA1c:RCS spline 2	0.737214	( 0.70, 0.78)	0		1
HbA1c:RCS spline 3	-1.51016	(-1.60, -1.42)	0		1
BMI at T2D diagnosis (standardised): Disease duration (time) interaction
BMI:RCS spline 1	0.00809315	( 0.00, 0.02)	0.0570902		0
BMI:RCS spline 2	-0.00952515	(-0.04, 0.02)	0.584396		0
BMI:RCS spline 3	0.00267966	(-0.08, 0.08)	0.946687		0
Prescribed monotherapy at baseline: Disease duration (time) interaction
Yes:RCS spline 1	-0.314657	(-0.36, -0.27)	0		1
Yes:RCS spline 2	1.2113	( 1.01, 1.41)	0		1
Yes:RCS spline 3	-2.67303	(-3.16, -2.18)	0		1
Medication:Disease duration (time) interaction
Group 1:RCS spline 1	0.0974827	( 0.08, 0.11)	0		1
Group 1:RCS spline 2	-0.299918	(-0.37, -0.23)	0		1
Group 1:RCS spline 3	0.625608	( 0.47, 0.78)	3.10862e-15		1
Group 2:RCS spline 1	0.285138	( 0.26, 0.31)	0		1
Group 2:RCS spline 2	-0.940101	(-1.05, -0.83)	0		1
Group 2:RCS spline 3	1.94869	( 1.71, 2.19)	0		1
Group 3:RCS spline 1	0.384357	( 0.32, 0.45)	0		1
Group 3:RCS spline 2	-1.3156	(-1.53, -1.10)	0		1
Group 3:RCS spline 3	2.69783	( 2.25, 3.15)	0		1
(b) Pooled random effects model and CAR1 parameter
Parameter	Estimate	95% CI
sd((Intercept))	0.491571	(0.49, 0.50)
sd(T2D disease duration)	0.230406	(0.22, 0.24)
cor((Intercept),T2D disease duration)	0.413567	(0.44, 0.47)
sigma	0.54196	(0.54, 0.54)
phi	0.0465134	(0.04, 0.05)
sd(intercept) is the standard deviation (sd) of the random intercept.
sd(T2D disease duration) is the standard deviation of the random time slope.
cor((Intercept),T2D disease duration) is the correlation of the random intercept and random slope.
sigma is the residual standard deviation.
phi is the CAR1 model parameter (see Supplementary Methods 9 for details).
Note: fixed effecfs coefficients for unstandardised HbA1c (mmol/mol) can be obtained by: (1) for the intetcept by multiplying by the sample standard
deviation (SD) of HbA1c (17.390) and adding the sample mean HbA1c ( 60.157), and, (2) all others by multiplhing by the sample SD for HbA1c.
* Pre-T2D MDD duration (to index date) has been scale-adjusted by diving by the interquartile range of this variable (calculated using pre-T2D MDD individuals).

### Sheet: SuppTab S11 preT2D_MDD dur desc
Supplementary Table S11: Exploring the relationship between MDD duration to index date and covariates for those a diagnosis of MDD prior to T2D (n = 1,119). Descriptive statistics for each covariate are
presented for subgroups of MDD duration (dur). Subgroups are defined by the following percentile cutoffs: (1) > 75th, (2) 25th < dur <= 75th, (3) 10th < dur < =25th and (4) <= 10th
Descriptive statistics presented are the median (interquartile range (IQR)) for continuous variables and count (%) for categorical variables.
For continuous variables, presented p-values are from t-tests of regression coefficients from a generalised linear model (GLM) with pre-T2D MDD duration to index date (years) as the outcome
and the continuous variable as the regressor.
For categorical variables, presented p-values are from likelihood ratio tests (LRTs) comparing GLMs with and without the categorical variable as a regressor.
No other variables are adjusted for. Again, pre-T2D MDD duration to index (years) is the outcome.
Note: duration here means time between first MDD diagnosis date and T2D, rather than actual duration of the initial MDD episode.
Covariate	Subgroups of pre-T2D MDD based on MDD duration to index (Dur, years)				p-value
	Dur > 15.87	4.31 < Dur <= 15.87	1.79 < Dur <= 4.31	Dur <= 1.79
N	336	545	147	91
Female	114 (33.93)	248 (45.50)	80 (54.42)	43 (47.25)	7.00028e-05
Ethnicity (self-reported at UK initial assessment)					0.231172
Asian	9 (2.68)	19 (3.49)	5 (3.40)	4 (4.4)
Black	7 (2.08)	5 (0.92)	6 (4.08)	1 (1.10)
Chinese	0 (0.00)	2 (0.37)	0 (0.00)	1 (1.10)
Mixed race	2 (0.60)	6 (1.10)	2 (1.36)	0 (0.00)
White	317 (94.35)	509 (93.39)	132 (89.80)	84 (92.31)
Other	1 (0.30)	4 (0.73)	2 (1.36)	1 (1.10)
Genetically inferred ancestry					0.55273
African	4 (1.19)	4 (0.73)	5 (3.40)	1 (1.10)
Admixed African American	2 (0.60)	1 (0.18)	1 (0.68)	0 (0.00)
East Asian	0 (0.00)	2 (0.37)	0 (0.00)	1 (1.10)
European	286 (85.12)	487 (89.36)	125 (85.03)	80 (87.91)
South Asian	13 (3.87)	20 (3.67)	7 (4.76)	3 (3.3)
Missing	31 (9.23)	31 (5.69)	9 (6.12)	6 (6.59)
Ever smoked					0.0999591
Yes	205 (61.01)	355 (65.14)	104 (70.75)	58 (63.74)
Missing	2 (0.60)	1 (0.18)	1 (0.68)	2 (2.20)
Never consumed alcohol					0.163529
Never	30 (8.93)	35 (6.42)	7 (4.76)	8 (8.79)
Missing	1 (0.30)	1 (0.18)	0 (0.00)	0 (0.00)
Qualifications (at UK Biobank initial assessment)					0.157402
Alevel/As_levels/equivalent	28 (8.33)	57 (10.46)	12 (8.16)	15 (16.48)
College/ University	69 (20.54)	110 (20.18)	32 (21.77)	11 (12.09)
CSEs/equivalent	16 (4.76)	39 (7.16)	7 (4.76)	2 (2.20)
NVQ/HND/HNC/equivalent	30 (8.93)	44 (8.07)	16 (10.88)	12 (13.19)
Olevels/GCSEs/equivalent	60 (17.86)	106 (19.45)	29 (19.73)	21 (23.08)
Other professional qualification	17 (5.06)	31 (5.69)	9 (6.12)	4 (4.40)
None of the above	109 (32.44)	146 (26.79)	41 (27.89)	22 (24.18)
Missing	7 (2.08)	12 (2.20)	1 (0.68)	4 (4.40)
TDI measured at UK Biobank initial assessment	-1.21 (-3.21, 1.84)	-1.53 (-3.22, 1.47)	-0.26 (-2.92, 2.71)	-1.07 (-2.82, 1.75)	0.907133
Missing	1 (0.30)	1 (0.18)	1 (0.68)	0 (0.00)
Age at T2D diagnosis (years)	62.01 (56.74, 66.81)	58.82 (53.37, 64.17)	58.26 (52.65, 62.23)	56.67 (51.72, 61.05)	1.55e-17
HbA1c at T2D diagnosis (mmol/mol)	52 (50, 58)	52 (50, 60)	52 (49, 57)	54 (49.59, 65.75)	0.220268
Missing	133 (39.58)	234 (42.94)	66 (44.9)	49 (53.85)
BMI at T2D diagnosis	32.05 (28.29, 36.7)	32.73 (28.92, 36.81)	33.5 (29.7, 38.09)	33 (29.6, 37.7)	0.0109994
Missing	10 (2.98)	21 (3.85)	6 (4.08)	6 (6.59)
Systolic blood pressure at T2D diagnosis	136.75 (128.25, 146.38)	138 (128, 146.12)	140 (129, 150)	140 (130, 150)	0.136983
Missing	6 (1.79)	13 (2.39)	3 (2.04)	4 (4.4)
Diastolic blood pressure at T2D diagnosis	80.25 (74, 89)	81.75 (77, 89)	83 (78, 90)	83 (77.5, 90)	0.00275562
Missing	6 (1.79)	13 (2.39)	3 (2.04)	4 (4.4)
Number of measurements prior to T2D diagnosis*	23 (13, 42.25)	20 (11, 35)	18 (9.5, 29)	12 (5.5, 24)	0.000999682
Monotherapy prescribed at T2D diagnosis
Yes	14 (4.17)	23 (4.22)	5 (3.4)	2 (2.2)	0.82328
Maximum medication type prescribed during follow-up					2.5236e-09
No T2D medications prescribed (M0)	122 (36.31)	134 (24.59)	27 (18.37)	13 (14.29)		More likely to have no T2D medications prescribed over 10 year follow up with increasing time between pre-T2D MDD and T2D diagnosois
Monotherapy (M1)	125 (37.2)	212 (38.9)	58 (39.46)	38 (41.76)
Dual-therapy (M2)	59 (17.56)	118 (21.65)	33 (22.45)	19 (20.88)
>= 3 T2D medications and/ or insulin prescribed (M3)	30 (8.93)	81 (14.86)	29 (19.73)	21 (23.08)		More likely to be prescribed maximum therapy at some point during follow-up with MDD diagnosis closer to T2D diagnosis
						But shorter distance between pre-T2D MDD diagnosis and T2D diagnosis is associated with younger T2D diagnosis age- ealier onset may represent a more severe T2D phenotype.
Maximum follow-up time (years)	4.36 (2.55, 7.43)	6.59 (3.13, 9.11)	7.08 (4.29, 9.22)	8.46 (6.5, 9.62)	1.02223e-10	Shorter median follow-up associated with increased time between MDD and T2D diagnosis- likely due to age at T2D diagnosis.
Bold p-values are < 0.05 if of interest
* Number of BMI, blood pressure and/or HbA1c measurements observed prior to T2D diagnosis.

### Sheet: SuppTab S12 Missing data desc
Supplementary Table S12 : Characteristics of individuals with a HbA1c measurement at T2D diagnosis (HbA1c_diag) versus those missing this measurement (focusing on MDD as the exposure).
Table presents descriptive statistics for the pre-imputation sample (i.e. individuals with T2D who have at least 2 HbA1c measurements, one of which must be >= 39 and occur within a 6 month window of diagnosis)- see Figure 1 for details.
Unless listed otherwise in the footnote, presented p-values are likelihood ratio test (LRT) p-values from logistic regression models with missing status as the outcome, with the listed variable included as a covariate compared to a null (intercept only) model.
	Overall (N = 12683)					No MDD group (N = 11242)					Pre-T2D MDD group (N = 1212)					Pre-T2D MDD group (N = 229)
	HbA1c_diag observed		HbA1c_diag missing			HbA1c_diag observed		HbA1c_diag missing			HbA1c_diag observed		HbA1c_diag missing			HbA1c_diag observed		HbA1c_diag missing
	N = 7592 (60%)		N = 5091 (40%)		LRT	N = 6768 (60%)		N = 4474 (40%)		LRT	N = 713 (59%)		N = 499 (41%)		LRT	N = 111 (48%)		N = 118 (N = 52%)		LRT
	N/ Median	%/ IQR	N/ Median	%/ IQR	p-value	N/ Median	%/ IQR	N/ Median	%/ IQR	p-value	N/ Median	%/ IQR	N/ Median	%/ IQR	p-value	N/ Median	%/ IQR	N/ Median	%/ IQR	p-value
Variables available at T2D diagnosis (index date/ baseline)
HbA1c measurements at T2D diagnosis
HbA1c (mmol/mm) (med/IQR)	53	[50, 62]				53	[50, 62.41]				52	[50, 59]				53	[50, 68.13]
Missing (N/%)			5091					4474					499					118
No measurement within 2 week window (N/%)			3404	66.86				2989	66.81				332	66.53				83	70.34
No measurement within 6 month window (N/%)			0	0				0	0				0	0				0	0
MDD subgroup					0.00111545
No MDD (N/%)	6763	89.08	4469	87.78
Pre-T2D MDD group (N/%)	713	9.39	499	9.8
Post-T2D MDD group (N/%)	116	1.53	123	2.42
Female (N/%)	3069	40.42	2041	40.09	0.707141	2616	38.65	1698	37.95	0.455006	407	57.08	285	57.11	0.991305	46	41.44	58	49.15	0.241169
Year of birth (med/IQR)	1948	[1944, 1955]	1947	[1943, 1953]	1.50984e-19	1948	[1943, 1954]	1947	[1943, 1952]	4.1239e-18	1950	[1945, 1956]	1949	[1944, 1954]	0.0125121	1951	[1945, 1958]	1950	[1945, 1953]	0.0312306
Year of T2D diagnosis (med/IQR)	2010	[2008, 2013]	2008	[2004.5, 2011]	6.47041e-205	2010	[2008, 2013]	2007.5	[2004, 2011]	9.76131e-180	2011	[2008, 2014]	2008	[2006, 2011]	1.37967e-22	2006	[2004, 2009]	2005	[2003, 2007]	0.0002329
Age at T2D diagnosis (med/IQR)	61.18	[54.76, 66.42]	59.83	[54.37, 64.58]	5.6361e-17	61.39	[54.96, 66.6]	60.11	[54.52, 64.75]	1.39326e-14	60.22	[54.36, 65.59]	59.06	[54.33, 63.53]	0.00463975	55.63	[48.5, 60.05]	55.59	[50.78, 59.92]	0.688414
Record type (used to identify diagnosis date)					0					0					3.32329e-275					4.11356e-52
GP diagnosis (N/%)	631	8.31	4507	88.53		567	8.38	3962	88.56		54	7.57	441	88.38		10	9.01	104	88.14
HbA1c > 48 (N/%)	6909	91	0	0		6154	90.93	0	0		655	91.87	0	0		100	90.09	0	0
HES diagnosis (N/%)	6	0.08	181	3.56		6	0.09	159	3.55		0	0	16	3.21		0	0	6	5.08
Prescription (N/%)	11	0.14	122	2.4		11	0.16	105	2.35		0	0	13	2.61		0	0	4	3.39
GP & Prescription (N/%)	35	0.46	281	5.52		30	0.44	248	5.54		4	0.56	29	5.81		1	0.9	4	3.39
Genetic ancestry					7.78972e-14					5.41032e-14					0.889121					0.744032
European (N/%)	6229	82.05	4398	86.39		5521	81.58	3870	86.5		624	87.52	433	86.77		84	75.68	95	80.51
African (N/%)	186	2.45	61	1.2		172	2.54	55	1.23		10	1.4	4	0.8		4	3.6	2	1.69
Admixed African American (N/%)	36	0.47	26	0.51		32	0.47	22	0.49		3	0.42	2	0.4		1	0.9	2	1.69
East Asian (N/%)	51	0.67	30	0.59		49	0.72	29	0.65		2	0.28	1	0.2		0	0	0	0
South Asian (N/%)	539	7.1	231	4.54		498	7.36	203	4.54		31	4.35	18	3.61		10	9.01	10	8.47
Missing (N/%)	551	7.26	345	6.78		496	7.33	295	6.59		43	6.03	41	8.22		12	10.81	9	7.63
Ethnicity (self-report)					2.79642e-18					9.9634e-19					0.949543					0.244822
White (N/%)	6597	86.89	4671	91.75		5853	86.48	4103	91.71		655	91.87	466	93.39		89	80.18	102	86.44
Black (N/%)	203	2.67	63	1.24		186	2.75	55	1.23		12	1.68	7	1.4		5	4.5	1	0.85
Asian (N/%)	547	7.2	210	4.12		509	7.52	184	4.11		27	3.79	14	2.81		11	9.91	12	10.17
Chinese (N/%)	23	0.3	17	0.33		21	0.31	16	0.36		2	0.28	1	0.2		0	0	0	0
Mixed race (N/%)	51	0.67	30	0.59		44	0.65	24	0.54		6	0.84	5	1		1	0.9	1	0.85
Other (N/%)	109	1.44	66	1.3		100	1.48	62	1.39		5	0.7	3	0.6		4	3.6	1	0.85
Missing (N/%)	62	0.82	34	0.67		55	0.81	30	0.67		6	0.84	3	0.6		1	0.9	1	0.85
Prescribed monotherapy at T2D diagnosis (N/%)	46	0.61	403	7.92	3.76177e-111	41	0.61	353	7.89	2.99496e-98	4	0.56	42	8.42	5.38767e-13	1	0.9	8	6.78	0.0361876
BMI at T2D diagnosis (med/IQR)	31.2	[27.88, 35.29]	31.2	[28, 35.1]		31	[27.8, 35.1]	31	[27.8, 34.8]	0.221742	32.7	[28.51, 36.89]	32.8	[29.3, 37.6]	0.13419	31.1	[27.2, 36.64]	31.6	[28.65, 36.39]	0.487799
Missing (N/%)	291	3.83	362	7.11		266	3.93	330	7.38		21	2.95	25	5.01		4	3.6	7	5.93
SBP at T2D diagnosis (med/IQR)	139	[130, 150]	138	[128, 148]	1.78313e-05	139	[130, 150]	138	[128, 148]	3.50361e-05	137	[128, 147.5]	138	[128, 148]	0.466562	140	[126.5, 150]	138	[130, 145]	0.441203
Missing (N/%)	285	3.75	270	5.3		263	3.89	255	5.71		17	2.38	11	2.2		5	4.31	4	3.25
DBP at T2D diagnosis (med/IQR)	82	[76, 90]	80	[76, 88]	0.00366034	82	[76, 90]	80	[76, 88]	0.00383749	81.25	[76, 89]	80.5	[76, 90]	0.763005	84	[75.5, 93.25]	82	[78, 88.75]	0.299932
Missing (N/%)	285	3.75	270	5.3		263	3.89	255	5.71		17	2.38	11	2.2		5	4.31	4	3.25
Variables taken from the UKB intial assessment (occuring between 2006 and 2010)
These variables are collected at a point in time which is not the index date.
TDI (med/IQR)	-1.25	[-3.14, 1.94]	-1.44	[-3.24, 1.57]	0.00648316	-1.29	[-3.15, 1.9]	-1.47	[-3.3, 1.56]	0.00477187	-1.07	[-3.19, 2.15]	-1.34	[-3.12, 1.38]	0.503327	-0.07	[-2.32, 2.96]	-0.07	[-2.35, 3.61]	0.919397
Missing (N/%)	20	0.26	14	0.27		17	0.25	13	0.29		3	0.42	1	0.2		0	0	0	0
Qualifications (self-report)					0.314659					0.235144					0.787103					0.841519
College or University degree (N/%)	1564	20.6	1077	21.15		1408	20.8	965	21.57		139	19.5	96	19.24		17	15.32	16	13.56
A levels/AS levels/equivalent (N/%)	661	8.71	448	8.8		574	8.48	391	8.74		75	10.52	43	8.62		12	10.81	14	11.86
O levels/GCSEs/equivalent (N/%)	1548	20.39	968	19.01		1385	20.46	844	18.86		143	20.06	97	19.44		20	18.02	27	22.88
CSEs/equivalent (N/%)	394	5.19	238	4.67		344	5.08	204	4.56		44	6.17	26	5.21		6	5.41	8	6.78
NVQ/HND/HNC/equivalent (N/%)	676	8.9	465	9.13		606	8.95	402	8.99		59	8.27	52	10.42		11	9.91	11	9.32
Other (N/%)	422	5.56	299	5.87		383	5.66	266	5.95		37	5.19	28	5.61		2	1.8	5	4.24
None of the above (N/%)	2144	28.24	1496	29.39		1902	28.1	1319	29.48		202	28.33	142	28.46		40	36.04	35	29.66
Missing (N/%)	183	2.41	100	1.96		166	2.45	83	1.86		14	1.96	15	3.01		3	2.7	2	1.69
Comparative body size at age 10 (self-report)					0.0997739					0.0583969					0.883764					0.447644
Thinner (N/%)	2715	35.76	1743	34.24		2406	35.55	1514	33.84		261	36.61	176	35.27		48	43.24	53	44.92
Average (N/%)	3171	41.77	2224	43.68		2860	42.26	1995	44.59		270	37.87	194	38.88		41	36.94	35	29.66
Plumper (N/%)	1445	19.03	967	18.99		1268	18.74	828	18.51		157	22.02	112	22.44		20	18.02	27	22.88
Missing (N/%)	261	3.44	157	3.08		234	3.46	137	3.06		25	3.51	17	3.41		2	1.8	3	2.54
Ever smoked (N/%)	4756	62.64	3259	64.01	0.181767	4227	62.46	2855	63.81	0.234387	459	64.38	326	65.33	0.619129	70	63.06	78	66.1	0.766247
Missing (N/%)	76	1	34	0.67		70	1.03	28	0.63		4	0.56	6	1.2		2	1.8	0	0
Never consumed alcohol (N/%)	680	8.96	344	6.76	6.94572e-06	620	9.16	295	6.59	8.16005e-07	49	6.87	41	8.22	0.376904	11	9.91	8	6.78	0.400179
Missing (N/%)	40	0.53	29	0.57		36	0.53	24	0.54		3	0.42	3	0.6		1	0.9	2	1.69
Cooked vegetable intake (med/IQR)	2	[2, 3]	3	[2, 4]	0.153019	2	[2, 3]	3	[2, 3]	0.40543	2	[2, 3]	2	[2, 3]	0.140055	2	[1, 4]	3	[2, 4]	0.0329698
Missing (N/%)	206	2.71	122	2.4		185	2.73	107	2.39		19	2.66	11	2.2		2	1.8	4	3.39
Salad and raw vegetable intake (med/IQR)	2	[1, 3]	2	[1, 3]	0.75974	2	[1, 3]	2	[1, 3]	0.298164	2	[1, 3]	2	[1, 3]	0.0966506	1	[1, 2]	2	[1, 3]	0.190067
Missing (N/%)	198	2.61	136	2.67		177	2.62	118	2.64		19	2.66	16	3.21		2	1.8	2	1.69
Fresh fruit intake (med/IQR)	2	[1, 3]	2	[1, 3]	1.42094e-06	2	[1, 3]	2	[1, 3]	1.68115e-05	2	[1, 3]	2	[1, 3]	0.0239548	2	[1, 3]	2	[1, 4]	0.804616
Missing (N/%)	99	1.3	38	0.75		93	1.37	33	0.74		5	0.7	4	0.8		1	0.9	1	0.85
Processed meat intake					0.0147435					0.0432372					0.00089954					0.970158
>= 1 daily (N/%)	94	1.24	52	1.02		77	1.14	48	1.07		16	2.24	2	0.4		1	0.9	2	1.69
5-6 times per week (N/%)	307	4.04	210	4.12		276	4.08	195	4.36		28	3.93	13	2.61		3	2.7	2	1.69
2-4 times per week (N/%)	2560	33.72	1634	32.1		2299	33.97	1454	32.5		229	32.12	144	28.86		32	28.83	36	30.51
once per week (N/%)	2154	28.37	1575	30.94		1934	28.58	1366	30.53		183	25.67	172	34.47		37	33.33	37	31.36
< 1 per week (N/%)	1866	24.58	1262	24.79		1633	24.13	1106	24.72		206	28.89	124	24.85		27	24.32	32	27.12
Never (N/%)	551	7.26	324	6.36		495	7.31	276	6.17		46	6.45	39	7.82		10	9.01	9	7.63
Missing (N/%)	60	0.79	34	0.67		54	0.8	29	0.65		5	0.7	5	1		1	0.9	0	0
Exercise variables (MET)
MET walk (med/IQR)	594	[247.5, 1386]	577.5	[247.5, 1386]	0.00887766	594	[247.5, 1386]	594	[247.5, 1386]	0.0427001	495	[198, 1188]	462	[198, 1155]	0.348407	594	[198, 2376]	430.65	[198, 792]	0.00468801
Missing (N/%)	1829	24.09	1195	23.47		1623	23.98	1026	22.93		184	25.81	131	26.25		22	19.82	38	32.2
MET moderate (med/IQR)	360	[40, 1080]	360	[40, 985]	0.115058	360	[40, 1080]	360	[60, 1080]	0.222796	300	[0, 960]	290	[0, 960]	0.669563	400	[0, 1200]	240	[0, 720]	0.0391356
Missing (N/%)	1829	24.09	1195	23.47		1623	23.98	1026	22.93		184	25.81	131	26.25		22	19.82	38	32.2
MET vigorous (med/IQR)	0	[0, 480]	0	[0, 480]	0.131317	0	[0, 480]	0	[0, 480]	0.236735	0	[0, 480]	0	[0, 400]	0.329544	0	[0, 560]	0	[0, 320]	0.483127
Missing (N/%)	1829	24.09	1195	23.47		1623	23.98	1026	22.93		184	25.81	131	26.25		22	19.82	38	32.2
MET all (med/IQR)	1413	[576, 3131]	1386	[550.88, 3066]	0.0161572	1436	[586.5, 3146]	1386	[581.25, 3087.5]	0.0615268	1299	[490, 2880]	1146	[409.38, 2943]	0.328259	1276	[487.5, 3564]	857.5	[383, 1872]	0.0195838
Missing (N/%)	1829	24.09	1195	23.47		1623	23.98	1026	22.93		184	25.81	131	26.25		22	19.82	38	32.2
Average blood pressure measurements from UKB initial assessment
SBP (med/IQR)	142.5	[131.5, 155]	142.5	[130.5, 154.5]	0.066792	143	[132, 155.5]	142.5	[131, 155]	0.0272678	139.5	[128, 151]	141.5	[128.5, 152.5]	0.109387	137.5	[129.5, 148.12]	137	[127.5, 146]	0.706813
Missing (N/%)	44	0.58	28	0.55		39	0.58	23	0.51		5	0.7	3	0.6		0	0	2	1.63
DBP (med/IQR)	85	[78.5, 92]	84	[77, 90]	1.82634e-14	85	[78.5, 92]	84	[77, 90]	1.69171e-15	84.5	[77, 91.5]	84.5	[77.5, 90.62]	0.70387	83.5	[76, 92]	82	[75.5, 88]	0.121376
Missing (N/%)	44	0.58	28	0.55		39	0.58	23	0.51		5	0.7	3	0.6		0	0	2	1.63
Additional derived variables
Follow-up time (med/IQR)	5.87	[2.21, 8.26]	8.04	[4.76, 9.61]	5.82514e-185	5.92	[2.21, 8.26]	8.05	[4.75, 9.61]	5.26485e-161	4.27	[1.99, 7.65]	7.28	[4.2, 9.49]	5.45375e-22	8.89	[6.55, 9.62]	9.53	[8.45, 9.78]	0.00143095
Number of HbA1c observations before T2D diagnosis (med/IQR)	1	[0, 1]	0	[0, 1]	0.000282605	1	[0, 1]	0	[0, 1]	0.000484975	1	[0, 2]	1	[0, 1]	0.244323	0	[0, 1]	0	[0, 1]	0.297905
Number of HbA1c observations after T2D diagnosis (med/IQR)	8	[4, 15]	15	[9, 21]	1.35274e-287	8	[4, 15]	15	[9, 21]	3.862e-252	7	[4, 14]	14	[8, 20]	1.43414e-29	15	[10, 20]	19.5	[16, 25]	4.23187e-07
Number of BP measurements before T2D diagnosis (med/IQR)	10	[4, 22]	9	[3, 20]	8.7442e-08	10	[4, 21]	9	[3, 19]	3.45321e-08	14	[7, 27]	14	[6, 25]	0.34953	7	[2, 15]	7	[2.5, 17]	0.344121
Number of BMI measurements before T2D diagnosis (med/IQR)	3	[1, 7]	3	[1, 6]	2.09555e-07	3	[1, 6]	3	[1, 6]	5.56535e-09	5	[2, 9]	4	[2, 8]	0.713319	2	[1, 5]	3	[1, 5]	0.652644
Maximum SBP across all available measurements (median/IQR)	166	[151, 180]	170	[155, 181]	3.83e-11	166	[151, 180]	169	[154.5, 181]	2.68102e-08	164	[150, 180]	170	[156.75, 182]	0.00069675	166.5	[150.75, 180]	172	[160, 184]	0.0729099
Missing (N/%)	44	0.58	28	0.55		39	0.58	23	0.51		5	0.7	3	0.6		0	0	2	1.63
Maximum DBP across all available measurements (median/IQR)	98	[90, 105]	100	[90.5, 106]	9.78769e-08	98	[90, 105]	100	[90, 106]	5.4943e-07	100	[91, 107]	100	[93, 108.25]	0.0759942	100	[92.38, 108.25]	100	[95, 108]	0.747932
Missing (N/%)	44	0.58	28	0.55		39	0.58	23	0.51		5	0.7	3	0.6		0	0	2	1.63
The following p-values are from a Fishers Exact test, rather than a LRT:
Genetic ancestry for the pre- and post-T2D MDD groups, record type for the pre- and post-T2D MDD groups, Monotherapy at T2D diagnosis (all tests), Ethnicity (self-reported) for the pre- and post-T2D MDD groups,
Qualifications for the post-T2D MDD group, and Processed meat intake for the post-T2D MDD group.
